# Polycystic ovary syndrome susceptibility loci inform disease etiological heterogeneity

**DOI:** 10.1101/2021.03.04.21252927

**Authors:** Yanfei Zhang, Vani C. Movva, Marc S. Williams, Ming Ta Michael Lee

## Abstract

**Purpose:** Polycystic ovary syndrome (PCOS) is a complex disorder with heterogenous phenotypes and unclear etiology. A recent phenotypic clustering study identified metabolic and reproductive subtypes of PCOS. We attempted to deconstruct the PCOS heterogeneity from a genetic perspective.

**Methods:** We applied *k-means* clustering to categorize the genome-wide significant PCOS variants into clusters based on their associations with selected quantitative traits that likely reflect PCOS etiological pathways. We evaluated the association of each cluster with PCOS related traits and disease outcomes. We then applied Mendelian randomization to estimate the causal effect of the traits on PCOS and PCOS on disease outcomes.

**Results:** Clustering analysis suggested three categories of variants: adiposity, insulin resistant, and reproductive. Significant associations were observed for variants in the adiposity cluster with body mass index (BMI), waist circumference and breast cancer, and variants in insulin resistant cluster with fasting insulin and glucose values, and homeostatic model assessment of insulin resistance (HOMA-IR). Sex hormone binding globulin (SHBG) has strong association with all three clusters. Mendelian randomization supported the causal role of BMI and SHBG on PCOS. No causal associations were observed for PCOS on disease outcomes.

**Main Conclusions:** Our study provides genetic evidence for the heterogeneity in PCOS etiologies, corresponding to the reported phenotypic subtypes. Such studies will improve the current PCOS diagnosis criteria that do not distinguish the heterogeneity. Classification of women with PCOS to inform appropriate treatment will be more accurate in the future with improvements in clustering analysis for PCOS.
