## Supplementary table3 for "Polycystic ovary syndrome susceptibility loci inform disease etiological heterogeneity"

### Sheet: Sheet1
Supplementary Table 3. Z score for 26 PCOS SNVs-quantitative traits associations
Gene	SNV	SHBG	LH	TG	TC	HDL	LDL	FI	FG	HOMA_IR	FI_BMIadj	FG_BMIadj	BMI_female	WC_female	WC_female_BMIadj	WHR_female	WHR_female_BMIadj
DENND1A	rs10986105	-2.87742	-0.493599	-0.967213	-0.112782	0.0634921	0.235294	1.29333	1.44737	1.47368	0.876923	1.53846	1.4065	1.5	1.53846	0.857143	0.928571
C9orf3	rs10993397	-1.32374	-0.772	1.26531	-0.264151	-0.32	-0.259259	-1.8125	-0.0625	-0.97561	-1.82143	0.121212	0.591837	0.740741	0.75	-0.490566	-0.962963
FSHB/ARL14EP	rs11031005	-2.57586	1.79202	-2.80882	-0.283784	2.08696	-0.789474	0.295455	0.136364	-0.236364	0.710526	-0.244444	0.19403	-0.118421	-0.453333	-2.26667	-2.66667
YAP1	rs11225154	1.99992	-1.34672	1.49412	1.16129	0.37931	0.831579	-0.133333	0.140351	0.356164	1.13725	1.06897	-1.28736	0.479592	1.66667	1.25	1.95876
THADA	rs12468394	0.9381	-0.870445	-1.47059	-4.16216	0.428571	-4.39474	2.5625	1.06452	2.39024	2.46429	0.212121	0.585366	0.651163	-0.186047	0.909091	0.266667
THADA	rs12478601	0.768332	-0.904762	-1.12766	-1.09615	0.583333	-1.01887	0.8125	3.87097	0.780488	0.703704	3.03125	0.0425532	-0.54717	-0.692308	-0.615385	-0.509434
KRR1	rs1275468	-0.860806	-1.00336	-1.53704	-0.448276	0.654545	0.254237	2.28571	0.114286	2.44444	1.33333	-0.388889	0.259259	0.819672	1.06667	0.666667	0.933333
IRF1/RAD50	rs13164856	1.10766	-0.172535	-0.660377	-0.724138	0.163636	-0.847458	-1	-0.485714	-1.06522	-1.06452	-0.75	-0.698113	-0.672131	1.20339	0.283333	1.06667
LHCGR	rs13405728	-2.7178	0.151667	0.320388	-0.339286	-0.775701	-0.403509	0.779661	0.564516	0.397436	1.15686	0.84127	-2.32353	-2.09091	-0.218182	-0.445455	0.427273
THADA	rs13429458	1.68884	-0.690955	-2.88679	-2.71429	0.981481	-2.43103	0.615385	0.423077	0.647059	0.363636	0.230769	0.078125	1.17647	1.47059	0.710145	0.0714286
SOD2	rs17186366	0.640536	0.531964	-0.567901	-1.55056	0.0963855	-1.47253	-0.574074	-2.64151	-0.0289855	-0.369565	-2.96296	1.04938	0.521739	0.404494	0.855556	0.945055
ZBTB16	rs1784692	-0.0958256	-0.314642	-1.45312	-1.61765	1.40625	-1.78571	-1.43182	0.309524	-0.75	-0.756757	0.209302	0.753846	0.356164	-0.569444	1	0.819444
INSR	rs2059807	4.45193	0.28	-1.58824	0.555556	0.382353	0.0810811	0.40625	-1.6129	0.97561	1.44444	-1.1875	0.325	0.790698	0.704545	-0.909091	-1.24444
ERBB4	rs2178575	1.69743	0.26361	-2.64062	0.605634	1.72727	0.944444	-2.11905	-0.585366	-2.11538	-1.30556	0.0476191	-0.830769	-0.54054	0.0273973	0	0.932432
FSHR	rs2268361	-0.517511	1.62403	-0.666667	-0.0943396	-0.82	1.07407	1.3125	1.1875	0.341463	1.53571	0.757576	0.918367	1.78182	1.73585	1.61111	1.50909
ERBB3/RAB5B	rs2271194	-2.70941	-0.408907	1.39583	-0.730769	-0.959184	-0.245283	2.42424	1.625	1.26829	2.46429	0.727273	1.32	-0.125	-2	-0.321429	-0.785714
HMGA2	rs2272046	-0.270234	1.24184	-0.131313	-1.51887	0.0294118	-1.12727	1.33333	-0.344444	1	1.20253	0.365591	-0.330508	0.1	-1.15385	-1.15385	-2.07692
FSHR	rs2349415	-1.41704	1.35115	-0.0833333	-0.973684	-1.13514	0.538462	0.485714	2.02941	-1.25	1.13333	2.42857	-0.0952381	0.133333	1.26087	-0.282609	-0.234043
DENND1A	rs2479106	-4.05262	0.426523	1.5	-0.0526316	-2.78378	0.307692	-0.212121	0.636364	0.116279	-1.21429	0	5.02326	4.34783	1.69565	2.34043	0.229167
C9orf3	rs3802457	-0.55703	-0.916772	-1.00535	-1.89573	-0.626316	-1.43925	-0.866667	-1.30769	-1.05882	-1.07692	-1.73333	-1.4335	-1.41667	-0.330435	-1.75	-0.791667
TOX3	rs4784165	1.39232	-0.767606	0.254545	0.898305	1.82143	0.229508	0.368421	-0.54054	-0.208333	0.6875	-0.486486	-1.16364	-1.57143	-0.295082	-1.58065	-0.887097
SUMO1P1	rs6022786	1.93081	1.41339	1.26531	0.481481	-0.08	0	0.484849	0.84375	0.097561	0.25	1.0303	0.142857	0.872727	1.09434	0.907407	0.690909
RAB5B/SUOX	rs705702	2.68275	0.761539	-1.44898	0.907407	0.96	0.763636	-2.82353	-1.63636	-2.32558	-2.44828	-0.470588	-1.08	-0.660714	1.10714	0.0892857	0.678571
GATA4/NEIL2	rs804279	-0.880917	-0.34965	0.62069	0.9375	-0.847458	0.348485	1.55263	0.486486	2.29167	1.59375	0.105263	-0.745455	0.190476	0.887097	-0.587302	-0.403226
TOX3	rs8043701	-0.454846	1.26316	-1.5303	-0.0694444	0.205882	0.391892	0.651163	-0.116279	0.854545	0.54054	0.0930233	-0.3125	-0.661972	0.217391	-0.478261	0.128571
DENND1A	rs9696009	-2.7682	0.675676	-0.0421053	-0.534653	-1.35417	0.326923	1.93548	1.13115	1.39241	1.33962	1.14286	2.51579	2.4	2.2	1.7	1.4
SNV: single nucleotide variant; WC: waist circumference; WHR: waist-hip ratio; BC: breast cancer; ER: estrogen receptor; T2DM: type 2 diabetes mellitus; CAD: coronary artery disease; SHBG: sex hormone binding globulin; BMI: body mass index; LH: luteinizing hormone; HOMA-IR: homeostatic model assessment of insulin resistance; FI: fasting insulin; FG: fasting glucose; HDL: high-density lipoprotein;…
